# Comparing COVID-19 and influenza presentation and trajectory

**DOI:** 10.1101/2020.11.19.20235077

**Authors:** Anat Reiner Benaim, Jonathan Aryeh Sobel, Ronit Almog, Snir Lugassy, Tsviel Ben Shabbat, Alistair Johnson, Danny Eytan, Joachim A. Behar

**Affiliations:** Rambam Health Care Campus, Haifa, Israel; Faculty of Biomedical Engineering, Technion, Israel Institute of Technology, Haifa, Israel; MIT Institute for Medical Engineering and Science, Massachusetts Institute of Technology, Cambridge, Massachusetts, USA

**Keywords:** COVID-19, influenza, SARI, biomarkers

## Abstract

**Background:** COVID-19 is a newly recognized illness with a predominantly respiratory presentation. It is important to characterize the differences in disease presentation and trajectory between COVID-19 patients and other patients with common respiratory illnesses. These differences can enhance knowledge of pathogenesis and help in guiding treatment.

**Methods:** Data from electronic medical records were obtained from individuals admitted with respiratory illnesses to Rambam Health Care Campus, Haifa, Israel, between October 1st, 2014 and October 1st, 2020. Four groups of patients were defined: COVID-19 (693), influenza (1,612), severe acute respiratory infection (SARI) (2,292) and Others (4,054). The variable analyzed include demographics (7), vital signs (8), lab tests (38),and comorbidities (15) from a total of 8,651 hospitalized adult patients. Statistical analysis was performed on biomarkers measured at admission and for their disease trajectory in the first 48 hours of hospitalization, and on comorobidity prevalence.

**Results:** COVID-19 patients were overall younger in age and had higher body mass index, compared to influenza and SARI. Comorbidity burden was lower in the COVID-19 group compared to influenza and SARI. Severely- and moderately-ill COVID-19 patients older than 65 years of age suffered higher rate of in-hospital mortality compared to hospitalized influenza patients. At admission, white blood cells and neutrophils were lower among COVID-19 patients compared to influenza and SARI patients, while pulse rate and lymphoctye percentage were higher. Trajectories of variables during the first two days of hospitalization revealed that white blood count, neutrophils percentage and glucose in blood increased among COVID-19 patients, while decreasing among other patients.

**Conclusions:** The intrinsic virulence of COVID-19 appeared higher than influenza. In addition, several critical functions, such as immune response, coagulation, heart and respiratory function and metabolism were uniquely affected by COVID-19.
