## Supplementary material for "Comparing COVID-19 and influenza presentation and trajectory": Table S1 ICD9 codes

### Sheet: Sheet1
Supplementary Table 1: ICD9 diagnosis codes
Diagnosis	ICD9 code
Cancer	140.x, 141.x, 142.x, 143.x, 144.x, 145.x, 146.x, 147.x, 148.x, 149.x, 150.x, 151.x, 152.x, 153.x, 154.x, 155.x, 156.x, 157.x, 158.x, 159.0, 160.x, 161.x, 162.x, 163.x, 164.x, 165.x 170.x, 171.x, 172.x, 173.x,174.x, 175.x, 176.x, 179, 180.x, 181, 182.x, 183.x, 184.x, 185, 186.0, 186.9, 187.x 188.x, 189.x, 190.x, 191.x, 192.x, 193, 194.x, 195.x, 196.x, 197.x, 198.x, 199.x, 209.1, 209.2, 209.3, 230.…
	Hematological malignancies- 200.x, 201.x, 202.x, 203.x, 204.x, 205.x, 206.x, 207.x, 208.x,
Acute renal failure	584.x
CKD	585.x, 586.x, R584.91 (check)
Asthma and bronchiectasis	493.x, 494.x
COPD	491.x, 492.x, 493.2, 496
Dementia	290.x, 293.x, 294.x, 310.x, 331.0, 331.1, 331.1x, 331.2, 331.82, 797
Depression	296.2x, 296.3x, 300.4
Diabetes	250.x,
Hypertension	401.1, 401.9, 401.0, 402.x, 403.x, 404.x, 405.01, 405.09, 405.11, 405.19, 405.91, 405.99, 437.2
Hyperlipidemia	272.0, 272.1, 272.2. 272.3, 272.4
Ischemic heart disease	410.x, 411.0, 411.1, (Included at admission or mentioned s/p is past and otherwise in index hospitalization),411.8x, 412, 413.0, 413.1, 413.9, 414.x, V45.81, V45.82
All cardiovascular	393-449
Osteoarthritis	715.x
Rheumatoid arthritis	714, 714.0
Smoking	305.1, V15.82
Stroke	430, 431, 432.x, 433.x, 434.x, 435.x, 436
