## Supplementary material for "Comparing COVID-19 and influenza presentation and trajectory": Table S2 Trajectory statistics

### Sheet: SUPPLEMENT - trajectory_FULL
var_name	subgroup1	subgroup2	timeGap_maxDIFF	diff	pval	pval_FDRadj
pulse	Influenza	SARI	(6-24)-(24-48)	381.259	0.15408	0.15408
pulse	Influenza	others	(6-24)-(24-48)	1031.14	6.84599e-20	2.0538e-19
pulse	Influenza	COVID19	(6-24)-(24-48)	701.332	0.00829778	0.0124467
pulse	SARI	others	(0-6)-(6-24)	928.708	1.93698e-21	1.16219e-20
pulse	SARI	COVID19	(0-6)-(6-24)	326.278	0.0569475	0.068337
pulse	others	COVID19	(0-6)-(6-24)	-602.43	0.00152047	0.00304095
systolic	Influenza	SARI	(6-24)-(24-48)	523.238	1.14111e-05	1.71166e-05
systolic	Influenza	others	(0-6)-(6-24)	302.08	0.242595	0.242595
systolic	Influenza	COVID19	(0-6)-(6-24)	842.586	7.16132e-07	4.29679e-06
systolic	SARI	others	(6-24)-(24-48)	-619.02	3.43096e-06	6.86191e-06
systolic	SARI	COVID19	(0-6)-(6-24)	379.484	0.115479	0.138575
systolic	others	COVID19	(6-24)-(24-48)	794.204	1.84188e-06	5.52564e-06
diastolic	Influenza	SARI	(0-6)-(6-24)	-390.866	0.24007	0.24007
diastolic	Influenza	others	(0-6)-(6-24)	-1075.35	3.23723e-10	9.71169e-10
diastolic	Influenza	COVID19	(6-24)-(24-48)	718.078	0.00155812	0.00186975
diastolic	SARI	others	(0-6)-(6-24)	-684.487	1.63528e-09	3.27056e-09
diastolic	SARI	COVID19	(0-6)-(6-24)	810.829	4.3623e-05	6.54345e-05
diastolic	others	COVID19	(0-6)-(6-24)	1495.32	1.86459e-17	1.11876e-16
BloodPressure_AVG	Influenza	SARI	(6-24)-(24-48)	435.79	0.0180307	0.0216368
BloodPressure_AVG	Influenza	others	(6-24)-(24-48)	-179.665	0.182174	0.182174
BloodPressure_AVG	Influenza	COVID19	(6-24)-(24-48)	800.075	2.60984e-06	5.21967e-06
BloodPressure_AVG	SARI	others	(6-24)-(24-48)	-615.454	1.32713e-07	3.98139e-07
BloodPressure_AVG	SARI	COVID19	(0-6)-(6-24)	578.441	0.00375362	0.00563043
BloodPressure_AVG	others	COVID19	(6-24)-(24-48)	979.74	2.71237e-11	1.62742e-10
saturation_room	Influenza	SARI	(6-24)-(24-48)	180.859	0.611192	0.611192
saturation_room	Influenza	others	(0-6)-(6-24)	-581.156	1.43345e-07	4.30034e-07
saturation_room	Influenza	COVID19	(0-6)-(6-24)	-208.325	0.31291	0.375492
saturation_room	SARI	others	(6-24)-(24-48)	-565.964	1.07053e-11	6.42316e-11
saturation_room	SARI	COVID19	(6-24)-(24-48)	-317.621	0.0794321	0.119148
saturation_room	others	COVID19	(0-6)-(6-24)	372.831	0.00697981	0.0139596
saturation_oxygen	Influenza	SARI	(6-24)-(24-48)	102.928	0.620785	0.799411
saturation_oxygen	Influenza	others	(0-6)-(6-24)	-196.433	0.0343407	0.206044
saturation_oxygen	Influenza	COVID19	(6-24)-(24-48)	-88.6108	0.7055	0.799411
saturation_oxygen	SARI	others	(6-24)-(24-48)	-176.084	0.0714197	0.214259
saturation_oxygen	SARI	COVID19	(6-24)-(24-48)	-191.539	0.59707	0.799411
saturation_oxygen	others	COVID19	(0-6)-(6-24)	120.174	0.799411	0.799411
saturation_type_unspecified	Influenza	SARI	(0-6)-(6-24)	-25.0711	0.836418	0.836418
saturation_type_unspecified	Influenza	others	(0-6)-(6-24)	-129.691	0.0127153	0.0254305
saturation_type_unspecified	Influenza	COVID19	(6-24)-(24-48)	68.0712	0.428803	0.514564
saturation_type_unspecified	SARI	others	(0-6)-(6-24)	-104.62	0.000237437	0.000712312
saturation_type_unspecified	SARI	COVID19	(6-24)-(24-48)	52.2103	0.287363	0.431044
saturation_type_unspecified	others	COVID19	(0-6)-(6-24)	106.519	3.34709e-06	2.00825e-05
fever	Influenza	SARI	(0-6)-(6-24)	-930.592	3.92453e-06	5.8868e-06
fever	Influenza	others	(0-6)-(6-24)	1139.69	4.38034e-19	1.3141e-18
fever	Influenza	COVID19	(0-6)-(6-24)	136.867	0.825953	0.825953
fever	SARI	others	(0-6)-(6-24)	2070.29	3.1726e-58	1.90356e-57
fever	SARI	COVID19	(0-6)-(6-24)	1067.46	0.000101627	0.000121952
fever	others	COVID19	(0-6)-(6-24)	-1002.83	5.87994e-08	1.17599e-07
breaths_num	Influenza	SARI	(0-6)-(6-24)	-91.6946	0.104999	0.405337
breaths_num	Influenza	others	(6-24)-(24-48)	-36.0341	0.490479	0.723423
breaths_num	Influenza	COVID19	(0-6)-(6-24)	-93.6629	0.3104	0.620801
breaths_num	SARI	others	(0-6)-(6-24)	56.2172	0.135112	0.405337
breaths_num	SARI	COVID19	(6-24)-(24-48)	9.80497	0.982232	0.982232
breaths_num	others	COVID19	(0-6)-(6-24)	-58.1855	0.602853	0.723423
FIO2	Influenza	SARI	(0-6)-(6-24)	-19.006	0.407556	0.792018
FIO2	Influenza	others	(0-6)-(6-24)	-17.3438	0.792018	0.792018
FIO2	Influenza	COVID19	(0-6)-(6-24)	-19.8697	0.680489	0.792018
FIO2	SARI	others	(6-24)-(24-48)	32.5149	0.296398	0.792018
FIO2	SARI	COVID19	(6-24)-(24-48)	15.493	0.752073	0.792018
FIO2	others	COVID19	(6-24)-(24-48)	-17.0219	0.736324	0.792018
WBC	Influenza	SARI	(6-24)-(24-48)	-54.8033	0.686898	0.862287
WBC	Influenza	others	(6-24)-(24-48)	-37.8495	0.718573	0.862287
WBC	Influenza	COVID19	(0-6)-(6-24)	244.814	0.0121094	0.0242189
WBC	SARI	others	(6-24)-(24-48)	16.9538	0.93581	0.93581
WBC	SARI	COVID19	(6-24)-(24-48)	234.037	0.00734854	0.0220456
WBC	others	COVID19	(0-6)-(6-24)	243.28	0.00481585	0.0220456
platelets	Influenza	SARI	(0-6)-(6-24)	51.4496	0.508944	0.508944
platelets	Influenza	others	(6-24)-(24-48)	-177.452	1.22185e-10	7.33113e-10
platelets	Influenza	COVID19	(0-6)-(6-24)	164.436	0.0341087	0.051163
platelets	SARI	others	(6-24)-(24-48)	-164.593	1.54989e-09	4.64966e-09
platelets	SARI	COVID19	(6-24)-(24-48)	149.973	0.077793	0.0933515
platelets	others	COVID19	(6-24)-(24-48)	314.566	1.23897e-05	2.47793e-05
hemoglobin	Influenza	SARI	(0-6)-(6-24)	32.6773	0.486896	0.572617
hemoglobin	Influenza	others	(0-6)-(6-24)	-181.334	4.71373e-09	1.41412e-08
hemoglobin	Influenza	COVID19	(0-6)-(6-24)	104.819	0.273855	0.410782
hemoglobin	SARI	others	(0-6)-(6-24)	-214.011	8.5658e-10	5.13948e-09
hemoglobin	SARI	COVID19	(0-6)-(6-24)	72.1415	0.572617	0.572617
hemoglobin	others	COVID19	(0-6)-(6-24)	286.152	0.000197734	0.000395469
lymphocytes_PCT	Influenza	SARI	(0-6)-(6-24)	-175.624	0.000325663	0.00097699
lymphocytes_PCT	Influenza	others	(0-6)-(6-24)	-330.019	2.62469e-10	1.57481e-09
lymphocytes_PCT	Influenza	COVID19	(0-6)-(6-24)	-223.294	0.00285245	0.0057049
lymphocytes_PCT	SARI	others	(0-6)-(6-24)	-154.396	0.00477784	0.00716676
lymphocytes_PCT	SARI	COVID19	(6-24)-(24-48)	-90.794	0.42619	0.511428
lymphocytes_PCT	others	COVID19	(0-6)-(6-24)	106.725	0.565484	0.565484
lymphocytes_ABS	Influenza	SARI	(0-6)-(6-24)	-141.407	0.0156291	0.0312583
lymphocytes_ABS	Influenza	others	(0-6)-(6-24)	-336.568	3.39482e-11	2.03689e-10
lymphocytes_ABS	Influenza	COVID19	(0-6)-(6-24)	-193.238	0.0628256	0.0942384
lymphocytes_ABS	SARI	others	(0-6)-(6-24)	-195.161	7.27731e-06	2.18319e-05
lymphocytes_ABS	SARI	COVID19	(0-6)-(6-24)	-51.8312	0.7516	0.7516
lymphocytes_ABS	others	COVID19	(0-6)-(6-24)	143.33	0.216036	0.259243
neutrophils_PCT	Influenza	SARI	(0-6)-(6-24)	235.448	1.67614e-05	5.02841e-05
neutrophils_PCT	Influenza	others	(0-6)-(6-24)	285.911	4.03008e-06	2.41805e-05
neutrophils_PCT	Influenza	COVID19	(0-6)-(6-24)	255.079	0.0116019	0.0232039
neutrophils_PCT	SARI	others	(6-24)-(24-48)	-69.6201	0.462166	0.693248
neutrophils_PCT	SARI	COVID19	(6-24)-(24-48)	30.6505	0.902195	0.902195
neutrophils_PCT	others	COVID19	(6-24)-(24-48)	100.271	0.679405	0.815286
neutrophils_ABS	Influenza	SARI	(0-6)-(6-24)	59.3464	0.111257	0.166886
neutrophils_ABS	Influenza	others	(0-6)-(6-24)	63.9628	0.323985	0.388782
neutrophils_ABS	Influenza	COVID19	(0-6)-(6-24)	157.135	0.000659297	0.00395578
neutrophils_ABS	SARI	others	(6-24)-(24-48)	-51.1965	0.418428	0.418428
neutrophils_ABS	SARI	COVID19	(6-24)-(24-48)	102.913	0.0319889	0.0639778
neutrophils_ABS	others	COVID19	(6-24)-(24-48)	154.109	0.00432852	0.0129856
creatinine	Influenza	SARI	(6-24)-(24-48)	93.8968	0.168328	0.519792
creatinine	Influenza	others	(6-24)-(24-48)	66.186	0.272728	0.519792
creatinine	Influenza	COVID19	(6-24)-(24-48)	-62.2423	0.547395	0.547395
creatinine	SARI	others	(6-24)-(24-48)	-27.7108	0.447992	0.537591
creatinine	SARI	COVID19	(6-24)-(24-48)	-156.139	0.186098	0.519792
creatinine	others	COVID19	(6-24)-(24-48)	-128.428	0.346528	0.519792
BUN	Influenza	SARI	(0-6)-(6-24)	-89.6024	0.1688	0.506399
BUN	Influenza	others	(0-6)-(6-24)	-127.407	0.0161252	0.0967513
BUN	Influenza	COVID19	(0-6)-(6-24)	-74.5988	0.724571	0.857758
BUN	SARI	others	(0-6)-(6-24)	-37.8043	0.297794	0.595587
BUN	SARI	COVID19	(6-24)-(24-48)	-47.8168	0.857758	0.857758
BUN	others	COVID19	(0-6)-(6-24)	52.8079	0.822761	0.857758
potassium	Influenza	SARI	(6-24)-(24-48)	209.099	0.195445	0.293168
potassium	Influenza	others	(0-6)-(6-24)	-83.6594	0.451255	0.451255
potassium	Influenza	COVID19	(6-24)-(24-48)	320.283	0.177213	0.293168
potassium	SARI	others	(6-24)-(24-48)	-235.709	0.0366001	0.2196
potassium	SARI	COVID19	(0-6)-(6-24)	210.249	0.420723	0.451255
potassium	others	COVID19	(6-24)-(24-48)	346.893	0.0768621	0.230586
sodium	Influenza	SARI	(6-24)-(24-48)	223.99	0.051481	0.0772215
sodium	Influenza	others	(0-6)-(6-24)	-195.391	3.90579e-06	1.17174e-05
sodium	Influenza	COVID19	(6-24)-(24-48)	-228.859	0.380781	0.401194
sodium	SARI	others	(6-24)-(24-48)	-415.151	1.01451e-09	6.08708e-09
sodium	SARI	COVID19	(6-24)-(24-48)	-452.849	0.0382713	0.0765425
sodium	others	COVID19	(0-6)-(6-24)	222.002	0.401194	0.401194
CRP	Influenza	SARI	(0-6)-(6-24)	-28.2763	0.516597	0.619917
CRP	Influenza	others	(0-6)-(6-24)	29.3903	0.0594011	0.118802
CRP	Influenza	COVID19	(0-6)-(6-24)	-38.3404	0.152608	0.228912
CRP	SARI	others	(0-6)-(6-24)	57.6667	0.0487754	0.118802
CRP	SARI	COVID19	(0-6)-(6-24)	-10.0641	0.848083	0.848083
CRP	others	COVID19	(0-6)-(6-24)	-67.7308	0.000881949	0.00529169
LDH	Influenza	SARI	(6-24)-(24-48)	6.16827	0.70761	0.762287
LDH	Influenza	others	(0-6)-(6-24)	6.67593	0.67603	0.762287
LDH	Influenza	COVID19	(0-6)-(6-24)	6.19444	0.399515	0.762287
LDH	SARI	others	(6-24)-(24-48)	-6.97151	0.627895	0.762287
LDH	SARI	COVID19	(0-6)-(6-24)	5.21368	0.762287	0.762287
LDH	others	COVID19	(6-24)-(24-48)	5.72222	0.626673	0.762287
AST	Influenza	SARI	(6-24)-(24-48)	-32.6004	0.594099	0.635572
AST	Influenza	others	(6-24)-(24-48)	-47.7963	0.181006	0.543017
AST	Influenza	COVID19	(0-6)-(6-24)	-64.8992	0.15027	0.543017
AST	SARI	others	(6-24)-(24-48)	-15.1958	0.635572	0.635572
AST	SARI	COVID19	(0-6)-(6-24)	-65.1623	0.278405	0.556811
AST	others	COVID19	(0-6)-(6-24)	-53.2817	0.407449	0.611173
ALT	Influenza	SARI	(6-24)-(24-48)	31.8837	0.123079	0.529152
ALT	Influenza	others	(0-6)-(6-24)	12.8443	0.352768	0.529152
ALT	Influenza	COVID19	(0-6)-(6-24)	9.41398	0.806988	0.824823
ALT	SARI	others	(6-24)-(24-48)	-25.7537	0.307555	0.529152
ALT	SARI	COVID19	(6-24)-(24-48)	-32.4449	0.25951	0.529152
ALT	others	COVID19	(6-24)-(24-48)	-6.69124	0.824823	0.824823
INR	Influenza	SARI	(6-24)-(24-48)	-34.4325	0.583513	0.681035
INR	Influenza	others	(0-6)-(6-24)	49.2831	0.0641868	0.19256
INR	Influenza	COVID19	(0-6)-(6-24)	37.3571	0.660789	0.681035
INR	SARI	others	(6-24)-(24-48)	66.1127	0.00444846	0.0266908
INR	SARI	COVID19	(0-6)-(6-24)	24.4577	0.681035	0.681035
INR	others	COVID19	(6-24)-(24-48)	-57.0748	0.154104	0.308209
PT	Influenza	SARI	(6-24)-(24-48)	-20.1478	0.751234	0.79483
PT	Influenza	others	(6-24)-(24-48)	36.1093	0.158312	0.474935
PT	Influenza	COVID19	(0-6)-(6-24)	25.483	0.79483	0.79483
PT	SARI	others	(6-24)-(24-48)	56.2571	0.0193606	0.116164
PT	SARI	COVID19	(0-6)-(6-24)	25.3706	0.59201	0.79483
PT	others	COVID19	(6-24)-(24-48)	-41.8032	0.359904	0.719808
PTT	Influenza	SARI	(0-6)-(6-24)	44.5382	0.568532	0.852798
PTT	Influenza	others	(0-6)-(6-24)	63.2135	0.136897	0.560173
PTT	Influenza	COVID19	(6-24)-(24-48)	-50.6773	0.726948	0.872338
PTT	SARI	others	(6-24)-(24-48)	41.4381	0.186724	0.560173
PTT	SARI	COVID19	(6-24)-(24-48)	-17.495	0.891279	0.891279
PTT	others	COVID19	(6-24)-(24-48)	-58.9331	0.406536	0.813071
albumin	Influenza	SARI	(0-6)-(6-24)	-10.755	0.697061	0.833344
albumin	Influenza	others	(6-24)-(24-48)	-16.4011	0.410247	0.615371
albumin	Influenza	COVID19	(6-24)-(24-48)	-80.5024	0.041512	0.153708
albumin	SARI	others	(6-24)-(24-48)	-6.10334	0.833344	0.833344
albumin	SARI	COVID19	(6-24)-(24-48)	-70.2046	0.0710372	0.153708
albumin	others	COVID19	(6-24)-(24-48)	-64.1013	0.0768538	0.153708
bilirubin	Influenza	SARI	(0-6)-(6-24)	-21.4065	0.877987	0.877987
bilirubin	Influenza	others	(0-6)-(6-24)	101.497	0.0305481	0.0916442
bilirubin	Influenza	COVID19	(6-24)-(24-48)	118.316	0.278078	0.333693
bilirubin	SARI	others	(0-6)-(6-24)	122.903	0.00313039	0.0187824
bilirubin	SARI	COVID19	(6-24)-(24-48)	111.401	0.245916	0.333693
bilirubin	others	COVID19	(0-6)-(6-24)	-121.968	0.169576	0.333693
CPK	Influenza	SARI	(0-6)-(6-24)	-12.5476	0.659635	0.791561
CPK	Influenza	others	(0-6)-(6-24)	4.77477	0.891743	0.891743
CPK	Influenza	COVID19	(0-6)-(6-24)	-27.2708	0.301651	0.791198
CPK	SARI	others	(0-6)-(6-24)	17.3224	0.395599	0.791198
CPK	SARI	COVID19	(0-6)-(6-24)	-14.7232	0.574273	0.791561
CPK	others	COVID19	(0-6)-(6-24)	-32.0456	0.0242648	0.145589
glucose	Influenza	SARI	(6-24)-(24-48)	58.7309	0.876253	0.876253
glucose	Influenza	others	(0-6)-(6-24)	-204.907	0.26099	0.313188
glucose	Influenza	COVID19	(6-24)-(24-48)	565.681	0.00471602	0.0141481
glucose	SARI	others	(0-6)-(6-24)	-208.894	0.175422	0.263133
glucose	SARI	COVID19	(6-24)-(24-48)	506.95	0.00758878	0.0151776
glucose	others	COVID19	(0-6)-(6-24)	715.289	0.00113439	0.00680633
calcium_Total	Influenza	SARI	(0-6)-(6-24)	137.815	0.0233487	0.0466974
calcium_Total	Influenza	others	(0-6)-(6-24)	-71.7059	0.153607	0.184328
calcium_Total	Influenza	COVID19	(0-6)-(6-24)	196.366	0.0429251	0.0643876
calcium_Total	SARI	others	(0-6)-(6-24)	-209.521	4.12179e-05	0.000247307
calcium_Total	SARI	COVID19	(6-24)-(24-48)	66.0831	0.591548	0.591548
calcium_Total	others	COVID19	(0-6)-(6-24)	268.072	0.00365375	0.0109613
calcium_Ionized	Influenza	SARI	(6-24)-(24-48)	129.121	0.053841	0.0807615
calcium_Ionized	Influenza	others	(0-6)-(6-24)	-161.077	0.0311372	0.0622744
calcium_Ionized	Influenza	COVID19	(0-6)-(6-24)	359.459	0.0836992	0.100439
calcium_Ionized	SARI	others	(0-6)-(6-24)	-234.717	1.37949e-05	8.27694e-05
calcium_Ionized	SARI	COVID19	(0-6)-(6-24)	285.819	0.23949	0.23949
calcium_Ionized	others	COVID19	(0-6)-(6-24)	520.536	0.00391261	0.0117378
magnesium	Influenza	SARI	(0-6)-(6-24)	55.562	0.446531	0.729391
magnesium	Influenza	others	(0-6)-(6-24)	28.0164	0.602666	0.729391
magnesium	Influenza	COVID19	(6-24)-(24-48)	-38.2734	0.607826	0.729391
magnesium	SARI	others	(0-6)-(6-24)	-27.5456	0.80391	0.80391
magnesium	SARI	COVID19	(0-6)-(6-24)	-83.9531	0.312963	0.729391
magnesium	others	COVID19	(0-6)-(6-24)	-56.4074	0.357116	0.729391
phosphor	Influenza	SARI	(6-24)-(24-48)	27.1846	0.879081	0.997847
phosphor	Influenza	others	(6-24)-(24-48)	-40.8473	0.671868	0.997847
phosphor	Influenza	COVID19	(6-24)-(24-48)	-6.39008	0.997847	0.997847
phosphor	SARI	others	(6-24)-(24-48)	-68.032	0.470365	0.997847
phosphor	SARI	COVID19	(6-24)-(24-48)	-33.5747	0.953905	0.997847
phosphor	others	COVID19	(6-24)-(24-48)	34.4573	0.943499	0.997847
fibrinogen	Influenza	SARI	(0-6)-(6-24)	-16.0903	0.867018	0.892088
fibrinogen	Influenza	others	(6-24)-(24-48)	86.6194	0.00101161	0.00303483
fibrinogen	Influenza	COVID19	(0-6)-(6-24)	-27.5625	0.446834	0.670252
fibrinogen	SARI	others	(6-24)-(24-48)	84.418	0.0425708	0.0851417
fibrinogen	SARI	COVID19	(0-6)-(6-24)	-11.4722	0.892088	0.892088
fibrinogen	others	COVID19	(6-24)-(24-48)	-84.168	5.64197e-10	3.38518e-09
PAO2	Influenza	SARI	(0-6)-(6-24)	-126.269	0.428022	0.461745
PAO2	Influenza	others	(6-24)-(24-48)	-183.594	0.0132152	0.079291
PAO2	Influenza	COVID19	(0-6)-(6-24)	-307.189	0.1149	0.172351
PAO2	SARI	others	(6-24)-(24-48)	-212.633	0.0756768	0.151354
PAO2	SARI	COVID19	(0-6)-(6-24)	-180.92	0.461745	0.461745
PAO2	others	COVID19	(6-24)-(24-48)	359.843	0.0329231	0.0987694
PCO2	Influenza	SARI	(0-6)-(6-24)	-17.9292	0.964156	0.964156
PCO2	Influenza	others	(0-6)-(6-24)	-197.621	0.000296845	0.00141089
PCO2	Influenza	COVID19	(0-6)-(6-24)	305.639	0.0892454	0.107095
PCO2	SARI	others	(0-6)-(6-24)	-179.691	0.00200563	0.00401125
PCO2	SARI	COVID19	(0-6)-(6-24)	323.568	0.0747163	0.107095
PCO2	others	COVID19	(0-6)-(6-24)	503.26	0.000470298	0.00141089
bicarbonate	Influenza	SARI	(0-6)-(6-24)	32.0638	0.816923	0.816923
bicarbonate	Influenza	others	(6-24)-(24-48)	108.901	0.00762366	0.0457419
bicarbonate	Influenza	COVID19	(0-6)-(6-24)	210.438	0.224841	0.337262
bicarbonate	SARI	others	(6-24)-(24-48)	119.371	0.0415847	0.124754
bicarbonate	SARI	COVID19	(0-6)-(6-24)	178.375	0.343897	0.412677
bicarbonate	others	COVID19	(6-24)-(24-48)	-240.593	0.1297	0.259401
pH	Influenza	SARI	(0-6)-(6-24)	47.9026	0.83131	0.83131
pH	Influenza	others	(0-6)-(6-24)	260.24	4.84116e-07	2.9047e-06
pH	Influenza	COVID19	(0-6)-(6-24)	-178.446	0.108806	0.132438
pH	SARI	others	(6-24)-(24-48)	226.17	4.62538e-06	1.38762e-05
pH	SARI	COVID19	(0-6)-(6-24)	-226.349	0.110365	0.132438
pH	others	COVID19	(0-6)-(6-24)	-438.686	8.33404e-06	1.66681e-05
lactate	Influenza	SARI	(6-24)-(24-48)	48.2951	0.533449	0.533449
lactate	Influenza	others	(6-24)-(24-48)	-67.0101	0.182826	0.25508
lactate	Influenza	COVID19	(0-6)-(6-24)	65.5267	0.0952379	0.190476
lactate	SARI	others	(6-24)-(24-48)	-115.305	0.00121133	0.003634
lactate	SARI	COVID19	(0-6)-(6-24)	65.6432	0.212567	0.25508
lactate	others	COVID19	(6-24)-(24-48)	128.887	4.55916e-05	0.000273549
SAO2	Influenza	SARI	(0-6)-(6-24)	-102.675	0.0688938	0.137788
SAO2	Influenza	others	(6-24)-(24-48)	-53.8014	0.376293	0.376293
SAO2	Influenza	COVID19	(6-24)-(24-48)	70.5427	0.319757	0.376293
SAO2	SARI	others	(0-6)-(6-24)	76.2241	0.217073	0.32561
SAO2	SARI	COVID19	(0-6)-(6-24)	157.494	0.00181817	0.010909
SAO2	others	COVID19	(6-24)-(24-48)	124.344	0.0180443	0.0541329
metHemoglobin	Influenza	SARI	(6-24)-(24-48)	-20.25	0.359169	0.654777
metHemoglobin	Influenza	others	(0-6)-(6-24)	21.25	0.203368	0.610104
metHemoglobin	Influenza	COVID19	(0-6)-(6-24)	14.3534	0.186031	0.610104
metHemoglobin	SARI	others	(6-24)-(24-48)	19.1875	0.478654	0.654777
metHemoglobin	SARI	COVID19	(6-24)-(24-48)	15.8534	0.545647	0.654777
metHemoglobin	others	COVID19	(0-6)-(6-24)	-6.89655	0.686085	0.686085
carboxiHemoglobin	Influenza	SARI	(6-24)-(24-48)	-34.5	0.277702	0.73838
carboxiHemoglobin	Influenza	others	(0-6)-(6-24)	29	0.51534	0.73838
carboxiHemoglobin	Influenza	COVID19	(6-24)-(24-48)	-44.3676	0.0848202	0.508921
carboxiHemoglobin	SARI	others	(6-24)-(24-48)	14.25	0.716834	0.73838
carboxiHemoglobin	SARI	COVID19	(6-24)-(24-48)	-9.86765	0.73838	0.73838
carboxiHemoglobin	others	COVID19	(6-24)-(24-48)	-24.1176	0.506839	0.73838
PF_ratio	Influenza	SARI	(0-6)-(6-24)	-34.8824	0.340501	0.455051
PF_ratio	Influenza	others	(0-6)-(6-24)	-48.5652	0.171838	0.343676
PF_ratio	Influenza	COVID19	(0-6)-(6-24)	-81.0395	0.0310258	0.186155
PF_ratio	SARI	others	(0-6)-(6-24)	-13.6829	0.718877	0.718877
PF_ratio	SARI	COVID19	(0-6)-(6-24)	-46.1571	0.0893499	0.26805
PF_ratio	others	COVID19	(0-6)-(6-24)	-32.4743	0.379209	0.455051
